# A Myasthenia Gravis genomewide association study of three cohorts identifies Agrin as a novel risk locus

**DOI:** 10.1101/2020.10.26.20219261

**Authors:** Apostolia Topaloudi, Zoi Zagoriti, Alyssa C. Flint, Melanie B. Martinez, Zhiyu Yang, Fotis Tsetsos, Yiolanda-Panayiota Christou, George Lagoumintzis, Evangelia Yannaki, Eleni Papanicolaou-Zamba, Konstantinos Poulas, John Tzartos, Xanthippi Tsekmekidou, Kalliopi Kotsa, Efstratios Maltezos, Nikolaos Papanas, Dimitrios Papazoglou, Ploumis Passadakis, Athanasios Roumeliotis, Stefanos Roumeliotis, Marios Theodoridis, Elias Thodis, Stylianos Panagoutsos, John Yovos, John A. Stamatoyannopoulos, Kleopas A. Kleopa, Socrates Tzartos, Marianthi Georgitsi, Peristera Paschou

**Affiliations:** Department of Biological Sciences, Purdue University, West Lafayette, IN, United States; Department of Pharmacy, University of Patras, Rio, Greece; Department of Molecular Biology and Genetics, Democritus University of Thrace, Alexandroupoli, Greece; The Cyprus Institute of Neurology and Genetics, Nicosia, Cyprus; Department of Hematology, George Papanicolaou Hospital, Thessaloniki, Greece; Department of Neuroepidemiology and Centre for Neuromuscular Disorders, The Cyprus Institute of Neurology and Genetics and Cyprus School of Molecular Medicine, Nicosia, Cyprus; Tzartos NeuroDiagnostics, Athens, Greece; Division of Endocrinology and Metabolism-Diabetes Center, 1st Department of Internal Medicine, AHEPA University Hospital, Aristotle University of Thessaloniki, Thessaloniki, Greece; Diabetes Center, 2nd Department of Internal Medicine, Alexandroupolis University General Hospital, Democritus University of Thrace, Alexandroupoli, Greece; Department of Nephrology, Alexandroupolis University General Hospital, Democritus University of Thrace, Alexandroupoli, Greece; Division of Nephrology and Hypertension, 1st Department of Internal Medicine, AHEPA University Hospital, Aristotle University of Thessaloniki, Thessaloniki, Greece; Departments of Medicine and Genome Sciences, University of Washington, Seattle, WA, United States; Department of Neuroscience and Centre for Neuromuscular Disorders, The Cyprus Institute of Neurology and Genetics and Cyprus School of Molecular Medicine, Nicosia, Cyprus; Hellenic Pasteur Institute, Athens, Greece; 1st Laboratory of Medical Biology-Genetics, Department of Medicine, Aristotle University of Thessaloniki, Thessaloniki, Greece

**Author notes:** **Corresponding authors:** Dr. Peristera Paschou, Lilly Hall of Life Sciences, 915 W. State Street, Room 1-225, West Lafayette, IN 47907., Dr. Marianthi Georgitsi, Department of Medicine, Sector of Biological Sciences and Preventive Medicine Aristotle University of Thessaloniki, University Campus, 54124 Thessaloniki, Greece. equal contribution senior authors (Marianthi Georgitsi, Peristera Paschou).

## Abstract

**Background:** Myasthenia Gravis (MG) is a rare autoimmune disorder affecting the neuromuscular junction. Here, we investigate the genetic architecture of MG performing a genomewide association study (GWAS) of the largest MG dataset analyzed to date.

**Methods:** We integrated GWAS from three different datasets (1,401 cases, 3,508 controls) and performed MG GWAS and onset-specific analyses. We also carried out HLA fine-mapping, gene-based, gene ontology and tissue enrichment analyses and investigated genetic correlation to other autoimmune disorders.

**Findings:** We observed the strongest MG association to *TNFRSF11A* (rs4369774, p=1.09×10^−13^; OR=1.4). Gene-based analysis revealed *AGRN* as a novel MG susceptibility gene. HLA fine-mapping pointed to two independent loci significantly associated with MG: *HLA-DRB1* (with a protective role) and *HLA-B*. MG onset-specific analysis, reveals differences in the genetic architecture of Early-Onset vs Late-Onset MG. Furthermore, we find MG to be genetically correlated with Type 1 Diabetes, Rheumatoid Arthritis and late-onset Vitiligo.

**Interpretation:** Overall, our results are consistent with previous studies highlighting the role of the HLA and *TNFRSF11A* in MG etiology and different risk genes in EOMG vs LOMG. Furthermore, our gene-based analysis implicates, for the first time, *AGRN* as a MG susceptibility locus. *AGRN* encodes agrin, which is involved in neuromuscular junction formation. Mutations in *AGRN* have been found to underlie congenital myasthenic syndrome. Gene ontology analysis suggests an intriguing role for symbiotic processes in MG etiology. We also uncover genetic correlation of MG to Type 1 Diabetes, Rheumatoid Arthritis and late-onset Vitiligo, pointing to shared underlying genetic mechanisms.

**Funding:** This work was supported by NSF award #1715202, the European Social Fund and Greek funds through the National Strategic Reference Framework (NSRF) THALES Programme 2012–2015 and the NSRF ARISTEIA II Programme 2007–2013 to PP, and grants from the Association Francaise contre les Myopathies (AFM, Grant No. 80077) to ST.

**Research in context:** *Evidence before this study:* Myasthenia Gravis (MG) is a complex disease caused by the interaction of genetic and environmental factors that lead to autoimmune activation. Previous studies have shown that the human leukocyte antigen (HLA) displays the most robust genetic association signals to MG. Additional susceptibility genes that have emerged through genomewide association studies (GWAS), include *CTLA4* and *TNFRSF11A*. Previous studies also support the hypothesis of distinct risk loci underlying Early-Onset versus Late-Onset MG subgroups (EOMG vs LOMG). For instance, *PTPN22* and *TNIP1* genes have been implicated in EOMG and *ZBTB10* in LOMG. In the GWAS studies published so far, *HLA* and *TNFRSF11A* associations appear to be confirmed; however, the association of other implicated genes still requires replication.

*Added value of this study:* We present the largest GWAS for MG to date, integrating three different datasets. We identify *AGRN* as a novel MG risk locus and replicate previously reported susceptibility loci, including HLA, *TNFRSF11A, and CTLA4*. Our analysis also supports the existence of a different genetic architecture in EOMG vs LOMG and identifies a region between *SRCAP* and *FBRS* as a novel EOMG risk locus. Additionally, through HLA fine-mapping, we observe different HLA genes implicated in EOMG vs LOMG (*HLA-B* and *HLA-DRB1* respectively). Finally, we detect positive genetic correlation of MG with other autoimmune disorders including Type 1 Diabetes, Rheumatoid Arthritis, and late-onset Vitiligo, suggesting a shared genetic basis across them.

*Implications of all the available evidence:* Our study sheds light into the etiology of MG identifying *AGRN* as a novel risk locus. *AGRN* encodes agrin, a protein with a significant role in the formation of the neuromuscular junction and mutations in this gene have been associated with congenital myasthenic syndrome. Our findings hint to an intriguing hypothesis of symbiotic processes underlying MG pathogenesis and points to muscle growth and development in EOMG and steroid hormones synthesis in LOMG. The observed genetic correlations between MG and certain other autoimmune disorders could possibly underlie comorbidity patterns across this group of disorders.
