## Supplementary Tables for "A Myasthenia Gravis genomewide association study of three cohorts identifies Agrin as a novel risk locus"

### Sheet: Table S1 Genetic correlation
Trait	Number of cases	Number of controls	genetic correlation	SE	P-value
Celiac Disease	4533	10750	0.377	0.205	0.066
Primary Sclerosing Cholangitis	4796	19955	0.229	0.17	0.178
Type 1 Diabetes	6683	12173	0.669	0.133	4.777e-07
Crohn's Disease	5956	14927	-0.003	0.031	0.911
Psoriasis	10588	22806	0.313	0.179	0.08
Ulcerative Colitis	6968	20464	0.006	0.037	0.861
Inflammatory Bowel Disease	12882	21770	0.014	0.03	0.652
Rheumatoid Arthritis	14361	43923	0.4987	0.1211	3.8301e-05
Vitiligo (early onset)	704	9031	0.127	0.201	0.529
Primary Biliary Cholangitis	2764	10475	0.229	0.17	0.178
Systemic Lupus Erythematosus	4036	6959	0.148	0.136	0.276
Vitiligo (late onset)	1467	19156	0.327	0.152	0.032

### Sheet: Table S2 MG clumped
Chromosome	Index SNP	P-value of index SNP	Number of SNPs captured by the index variant	Clump genetic coordinates	Clump size	Genes covered by the clump
18	rs4369774	1.09e-13	59	chr18:59592435..60097587	505.153	[KIAA1468,PIGN,TNFRSF11A]
6	rs34481484	3.72e-09	271	chr6:31915532..32800871	885.34	[AGER,AGPAT1,ATF6B,BTNL2,C4A,C4B,C4B_2,C6orf10,CFB,CYP21A1P,CYP21A2,DXO,EGFL8,FKBPL,GPSM3,HCG23,HLA-DOB,HLA-DQA1,HLA-DQA2,HLA-DQB1,HLA-DQB2,HLA-DRA,HLA-DRB1,HLA-DRB5,HLA-DRB6,LOC100507547,MIR1236,MIR6721,MIR6833,NELFE,NOTCH4,PBX2,PPT2,PPT2-EGFL8,PRRT1,RNF5,RNF5P1,SKIV2L,STK19,TAP2,TNXA,TNXB]
21	rs55669306	3.38e-07	39	chr21:43376453..43435406	58.954	[ZBTB21,ZNF295-AS1]
1	rs3128125	3.4e-07	62	chr1:914333..990417	76.085	[AGRN,HES4,ISG15,PERM1]
6	rs9271699	6.57e-07	83	chr6:32288089..32633558	345.47	[BTNL2,C6orf10,HCG23,HLA-DQA1,HLA-DQB1,HLA-DRA,HLA-DRB1,HLA-DRB5,HLA-DRB6]
6	rs2394961	1.32e-06	243	chr6:29274136..32202086	2927.95	[ABCF1,ABHD16A,AGER,AGPAT1,AIF1,APOM,ATAT1,ATF6B,ATP6V1G2,ATP6V1G2-DDX39B,BAG6,C2,C4A,C4B,C4B_2,C6orf15,C6orf25,C6orf47,C6orf48,C6orf136,CCHCR1,CDSN,CFB,CLIC1,CSNK2B,CYP21A1P,CYP21A2,DDAH2,DDR1,DDX39B,DHX16,DPCR1,DXO,EGFL8,EHMT2,FKBPL,FLOT1,GABBR1,GNL1,GPANK1,GPSM3,GTF2H4,HCG4,HCG4B,HCG8,HCG9,HCG17,HCG18,HCG22,HCG26,HCG27,HCP5,HLA-A,HLA-B,HLA-C,HLA-E,HLA-F,HLA-F-AS1,HLA-G,HLA-H,HLA-J,HLA-L,HSPA1A…
2	rs231770	1.43e-06	100	chr2:204691538..204805211	113.674	[CTLA4,ICOS]
6	rs72908670	1.66e-06	188	chr6:85244374..85655035	410.662	[TBX18]
3	rs2371160	1.85e-06	57	chr3:27845065..27943615	98.551	[]
6	rs35800511	2.43e-06	6	chr6:32200681..32636477	435.797	[BTNL2,C6orf10,HCG23,HLA-DQA1,HLA-DQB1,HLA-DRA,HLA-DRB1,HLA-DRB5,HLA-DRB6]
12	rs74968945	3.13e-06	1	chr12:124924975..124924975	0.001	[NCOR2]
3	rs831072	3.26e-06	11	chr3:71412654..71445876	33.223	[FOXP1]
5	rs4263538	3.97e-06	124	chr5:1936542..2075760	139.219	[MIR548BA]
6	rs55740958	4.6e-06	77	chr6:31756409..32186348	429.94	[AGER,AGPAT1,ATF6B,C2,C4A,C4B,C4B_2,C6orf48,CFB,CYP21A1P,CYP21A2,DXO,EGFL8,EHMT2,FKBPL,GPSM3,HSPA1A,HSPA1B,HSPA1L,LOC100507547,LOC102060414,LSM2,MIR1236,MIR6721,MIR6833,NELFE,NEU1,NOTCH4,PBX2,PPT2,PPT2-EGFL8,PRRT1,RNF5,RNF5P1,SKIV2L,SLC44A4,SNORD48,SNORD52,STK19,TNXA,TNXB,VARS,ZBTB12]
6	rs9271375	4.89e-06	59	chr6:32287496..32626139	338.644	[BTNL2,C6orf10,HCG23,HLA-DQA1,HLA-DRA,HLA-DRB1,HLA-DRB5,HLA-DRB6]
4	rs1865178	5.01e-06	55	chr4:130150996..130444832	293.837	[]
19	rs36717	5.89e-06	53	chr19:16510279..16603107	92.829	[CALR3,EPS15L1]
4	rs28577157	6.63e-06	178	chr4:71176362..71449818	273.457	[AMTN,CABS1,MUC7,PROL1,SMR3A,SMR3B]
4	rs76229334	7.82e-06	2	chr4:22737081..22777021	39.941	[GBA3]
1	rs12139187	7.92e-06	62	chr1:240114540..240182597	68.058	[RPS7P5]
14	rs3007063	8.57e-06	31	chr14:46906348..47327159	420.812	[LINC00871,MDGA2,RPL10L]
10	rs59875464	8.81e-06	14	chr10:71254765..71303217	48.453	[TSPAN15]
1	rs531588	9.67e-06	4	chr1:76559218..76736561	177.344	[ST6GALNAC3]
15	rs747780	9.84e-06	26	chr15:42149506..42222390	72.885	[EHD4,LOC101928363,MIR4310,SPTBN5]

### Sheet: Table S3 EOMG clumped
Chromosome	Index SNP	P-value of index SNP	Number of SNPs captured by the index variant	Clump genetic coordinates	Clump size	Genes covered by the clump
6	rs9262202	5.56e-29	1772	chr6:27767640..32963948	5196.31	[ABCF1,ABHD16A,AGER,AGPAT1,AIF1,APOM,ATAT1,ATF6B,ATP6V1G2,ATP6V1G2-DDX39B,BAG6,BRD2,BTNL2,C2,C4A,C4B,C4B_2,C6orf10,C6orf15,C6orf25,C6orf47,C6orf48,C6orf100,C6orf136,CCHCR1,CDSN,CFB,CLIC1,CSNK2B,CYP21A1P,CYP21A2,DDAH2,DDR1,DDX39B,DHX16,DPCR1,DXO,EGFL8,EHMT2,FKBPL,FLOT1,GABBR1,GNL1,GPANK1,GPSM3,GPX5,GPX6,GTF2H4,HCG4,HCG4B,HCG8,HCG9,HCG14,HCG17,HCG18,HCG22,HCG23,HCG26,HCG27,HCP5,HIST1H1B,HIST1H2AI,H…
6	rs13217620	1.13e-17	1203	chr6:25038442..29660940	4622.5	[ABT1,BTN1A1,BTN2A1,BTN2A2,BTN2A3P,BTN3A1,BTN3A2,BTN3A3,C6orf100,CMAHP,FAM65B,GABBR1,GPX5,GPX6,GUSBP2,HCG11,HCG14,HFE,HIST1H1A,HIST1H1B,HIST1H1C,HIST1H1D,HIST1H1E,HIST1H1T,HIST1H2AA,HIST1H2AB,HIST1H2AC,HIST1H2AD,HIST1H2AE,HIST1H2AG,HIST1H2AH,HIST1H2AI,HIST1H2AJ,HIST1H2AK,HIST1H2AL,HIST1H2AM,HIST1H2APS1,HIST1H2BA,HIST1H2BB,HIST1H2BC,HIST1H2BD,HIST1H2BE,HIST1H2BF,HIST1H2BG,HIST1H2BH,HIST1H2BI,HIST1…
6	rs2248352	1.24e-15	141	chr6:31145920..31483415	337.496	[HCG26,HCG27,HCP5,HLA-B,HLA-C,MICA,MICB,MIR6891]
6	rs2523609	2.37e-15	500	chr6:30804932..32221552	1416.62	[ABHD16A,AGER,AGPAT1,AIF1,APOM,ATF6B,ATP6V1G2,ATP6V1G2-DDX39B,BAG6,C2,C4A,C4B,C4B_2,C6orf15,C6orf25,C6orf47,C6orf48,CCHCR1,CDSN,CFB,CLIC1,CSNK2B,CYP21A1P,CYP21A2,DDAH2,DDR1,DDX39B,DPCR1,DXO,EGFL8,EHMT2,FKBPL,GPANK1,GPSM3,GTF2H4,HCG22,HCG26,HCG27,HCP5,HLA-B,HLA-C,HSPA1A,HSPA1B,HSPA1L,LOC100507547,LOC102060414,LSM2,LST1,LTA,LTB,LY6G5B,LY6G5C,LY6G6C,LY6G6D,LY6G6E,LY6G6F,MCCD1,MICA,MICB,MIR1236,MIR46…
6	rs3130486	3.29e-14	135	chr6:31329386..32674903	1345.52	[ABHD16A,AGER,AGPAT1,AIF1,APOM,ATF6B,ATP6V1G2,ATP6V1G2-DDX39B,BAG6,BTNL2,C2,C4A,C4B,C4B_2,C6orf10,C6orf25,C6orf47,C6orf48,CFB,CLIC1,CSNK2B,CYP21A1P,CYP21A2,DDAH2,DDX39B,DXO,EGFL8,EHMT2,FKBPL,GPANK1,GPSM3,HCG23,HCG26,HCP5,HLA-DQA1,HLA-DQB1,HLA-DRA,HLA-DRB1,HLA-DRB5,HLA-DRB6,HSPA1A,HSPA1B,HSPA1L,LOC100507547,LOC102060414,LSM2,LST1,LTA,LTB,LY6G5B,LY6G5C,LY6G6C,LY6G6D,LY6G6E,LY6G6F,MCCD1,MICA,MICB,MI…
6	rs9267922	1.5e-13	60	chr6:32169621..32740856	571.236	[BTNL2,C6orf10,HCG23,HLA-DQA1,HLA-DQA2,HLA-DQB1,HLA-DQB2,HLA-DRA,HLA-DRB1,HLA-DRB5,HLA-DRB6,NOTCH4]
6	rs2844562	1.45e-12	255	chr6:31011373..31440014	428.642	[C6orf15,CCHCR1,CDSN,HCG22,HCG26,HCG27,HCP5,HLA-B,HLA-C,MICA,MIR6891,POU5F1,PSORS1C1,PSORS1C2,PSORS1C3,TCF19]
6	rs1264374	6.56e-12	45	chr6:30722303..31219469	497.167	[C6orf15,CCHCR1,CDSN,DDR1,DPCR1,GTF2H4,HCG22,HCG27,MIR4640,MUC21,MUC22,POU5F1,PSORS1C1,PSORS1C2,PSORS1C3,SFTA2,TCF19,VARS2]
6	rs1634783	5.8e-11	313	chr6:30455920..32316389	1860.47	[ABCF1,ABHD16A,AGER,AGPAT1,AIF1,APOM,ATAT1,ATF6B,ATP6V1G2,ATP6V1G2-DDX39B,BAG6,C2,C4A,C4B,C4B_2,C6orf10,C6orf15,C6orf25,C6orf47,C6orf48,C6orf136,CCHCR1,CDSN,CFB,CLIC1,CSNK2B,CYP21A1P,CYP21A2,DDAH2,DDR1,DDX39B,DHX16,DPCR1,DXO,EGFL8,EHMT2,FKBPL,FLOT1,GNL1,GPANK1,GPSM3,GTF2H4,HCG22,HCG26,HCG27,HCP5,HLA-B,HLA-C,HLA-E,HSPA1A,HSPA1B,HSPA1L,IER3,LOC100507547,LOC102060414,LSM2,LST1,LTA,LTB,LY6G5B,LY6G5C,…
6	rs3130136	6.24e-11	336	chr6:29933225..30599176	665.952	[ABCF1,ATAT1,GNL1,HCG8,HCG9,HCG17,HCG18,HLA-E,HLA-J,HLA-L,MIR877,MIR6891,MRPS18B,PPP1R10,PPP1R11,PRR3,RNF39,RPP21,TRIM10,TRIM15,TRIM26,TRIM31,TRIM39,TRIM39-RPP21,TRIM40,ZNRD1,ZNRD1-AS1]
6	rs9276807	5.68e-10	126	chr6:32740411..32861651	121.241	[HLA-DOB,PSMB8,PSMB9,TAP1,TAP2,TAPSAR1]
6	rs9271364	6.88e-10	169	chr6:32287496..32899296	611.801	[BTNL2,C6orf10,HCG23,HLA-DOB,HLA-DQA1,HLA-DQA2,HLA-DQB1,HLA-DQB2,HLA-DRA,HLA-DRB1,HLA-DRB5,HLA-DRB6,LOC100294145,PSMB8,PSMB9,TAP1,TAP2,TAPSAR1]
6	rs1573647	1.03e-09	314	chr6:32626086..32900018	273.933	[HLA-DOB,HLA-DQA2,HLA-DQB1,HLA-DQB2,LOC100294145,PSMB8,PSMB9,TAP1,TAP2,TAPSAR1]
6	rs1118204	2.02e-09	134	chr6:29609951..30658239	1048.29	[ABCF1,ATAT1,C6orf136,DHX16,GNL1,HCG4,HCG4B,HCG8,HCG9,HCG17,HCG18,HLA-A,HLA-E,HLA-F,HLA-F-AS1,HLA-G,HLA-H,HLA-J,HLA-L,IFITM4P,LOC554223,MIR877,MIR6891,MOG,MRPS18B,NRM,PPP1R10,PPP1R11,PPP1R18,PRR3,RNF39,RPP21,TRIM10,TRIM15,TRIM26,TRIM31,TRIM39,TRIM39-RPP21,TRIM40,ZFP57,ZNRD1,ZNRD1-AS1]
6	rs130068	2.2e-09	268	chr6:30810993..31540429	729.437	[ATP6V1G2,ATP6V1G2-DDX39B,C6orf15,CCHCR1,CDSN,DDR1,DDX39B,DPCR1,GTF2H4,HCG22,HCG26,HCG27,HCP5,HLA-B,HLA-C,LTA,MCCD1,MICA,MICB,MIR4640,MIR6891,MUC21,MUC22,NFKBIL1,POU5F1,PSORS1C1,PSORS1C2,PSORS1C3,SFTA2,SNORD84,SNORD117,TCF19,VARS2]
6	rs9268497	3.69e-09	160	chr6:31321882..32677397	1355.52	[ABHD16A,AGER,AGPAT1,AIF1,APOM,ATF6B,ATP6V1G2,ATP6V1G2-DDX39B,BAG6,BTNL2,C2,C4A,C4B,C4B_2,C6orf10,C6orf25,C6orf47,C6orf48,CFB,CLIC1,CSNK2B,CYP21A1P,CYP21A2,DDAH2,DDX39B,DXO,EGFL8,EHMT2,FKBPL,GPANK1,GPSM3,HCG23,HCG26,HCP5,HLA-B,HLA-DQA1,HLA-DQB1,HLA-DRA,HLA-DRB1,HLA-DRB5,HLA-DRB6,HSPA1A,HSPA1B,HSPA1L,LOC100507547,LOC102060414,LSM2,LST1,LTA,LTB,LY6G5B,LY6G5C,LY6G6C,LY6G6D,LY6G6E,LY6G6F,MCCD1,MICA,M…
6	rs3131932	3.81e-09	25	chr6:30800326..31472792	672.467	[C6orf15,CCHCR1,CDSN,DDR1,DPCR1,GTF2H4,HCG22,HCG26,HCG27,HCP5,HLA-B,HLA-C,MICA,MICB,MIR4640,MIR6891,MUC21,MUC22,POU5F1,PSORS1C1,PSORS1C2,PSORS1C3,SFTA2,TCF19,VARS2]
6	rs9263626	7.95e-09	172	chr6:30994248..31567422	573.175	[ATP6V1G2,ATP6V1G2-DDX39B,C6orf15,CCHCR1,CDSN,DDX39B,HCG22,HCG26,HCG27,HCP5,HLA-B,HLA-C,LST1,LTA,LTB,MCCD1,MICA,MICB,MIR6891,MUC22,NCR3,NFKBIL1,POU5F1,PSORS1C1,PSORS1C2,PSORS1C3,SNORD84,SNORD117,TCF19,TNF]
6	rs1611163	3.13e-08	205	chr6:29560480..30138162	577.683	[GABBR1,HCG4,HCG4B,HCG8,HCG9,HLA-A,HLA-F,HLA-F-AS1,HLA-G,HLA-H,HLA-J,IFITM4P,LOC554223,MOG,PPP1R11,RNF39,TRIM10,TRIM15,TRIM31,TRIM40,ZFP57,ZNRD1,ZNRD1-AS1]
6	rs1264420	5e-08	142	chr6:29604683..30822413	1217.73	[ABCF1,ATAT1,C6orf136,DHX16,FLOT1,GNL1,HCG4,HCG4B,HCG8,HCG9,HCG17,HCG18,HLA-A,HLA-E,HLA-F,HLA-F-AS1,HLA-G,HLA-H,HLA-J,HLA-L,IER3,IFITM4P,LOC554223,MDC1,MIR877,MIR6891,MOG,MRPS18B,NRM,PPP1R10,PPP1R11,PPP1R18,PRR3,RNF39,RPP21,TRIM10,TRIM15,TRIM26,TRIM31,TRIM39,TRIM39-RPP21,TRIM40,TUBB,ZFP57,ZNRD1,ZNRD1-AS1]
6	rs885936	5.12e-08	389	chr6:29602936..30282332	679.397	[HCG4,HCG4B,HCG8,HCG9,HCG17,HCG18,HLA-A,HLA-F,HLA-F-AS1,HLA-G,HLA-H,HLA-J,HLA-L,IFITM4P,LOC554223,MIR6891,MOG,PPP1R11,RNF39,TRIM10,TRIM15,TRIM26,TRIM31,TRIM40,ZFP57,ZNRD1,ZNRD1-AS1]
6	rs1634794	9.25e-08	145	chr6:31080704..32220577	1139.87	[ABHD16A,AGER,AGPAT1,AIF1,APOM,ATF6B,ATP6V1G2,ATP6V1G2-DDX39B,BAG6,C2,C4A,C4B,C4B_2,C6orf25,C6orf47,C6orf48,CCHCR1,CDSN,CFB,CLIC1,CSNK2B,CYP21A1P,CYP21A2,DDAH2,DDX39B,DXO,EGFL8,EHMT2,FKBPL,GPANK1,GPSM3,HCG26,HCG27,HCP5,HLA-B,HLA-C,HSPA1A,HSPA1B,HSPA1L,LOC100507547,LOC102060414,LSM2,LST1,LTA,LTB,LY6G5B,LY6G5C,LY6G6C,LY6G6D,LY6G6E,LY6G6F,MCCD1,MICA,MICB,MIR1236,MIR4646,MIR6721,MIR6832,MIR6833,MIR68…
6	rs805262	1.08e-07	23	chr6:31461613..32029226	567.614	[ABHD16A,AIF1,APOM,ATP6V1G2,ATP6V1G2-DDX39B,BAG6,C2,C4A,C4B,C4B_2,C6orf25,C6orf47,C6orf48,CFB,CLIC1,CSNK2B,CYP21A1P,CYP21A2,DDAH2,DDX39B,DXO,EHMT2,GPANK1,HSPA1A,HSPA1B,HSPA1L,LOC102060414,LSM2,LST1,LTA,LTB,LY6G5B,LY6G5C,LY6G6C,LY6G6D,LY6G6E,LY6G6F,MCCD1,MICB,MIR1236,MIR4646,MIR6832,MSH5,MSH5-SAPCD1,NCR3,NELFE,NEU1,NFKBIL1,PRRC2A,SAPCD1,SKIV2L,SLC44A4,SNORA38,SNORD48,SNORD52,SNORD84,SNORD117,STK19…
6	rs2532924	1.16e-07	1	chr6:30932682..30932682	0.001	[]
6	rs2523621	1.28e-07	64	chr6:30901895..32190217	1288.32	[ABHD16A,AGER,AGPAT1,AIF1,APOM,ATF6B,ATP6V1G2,ATP6V1G2-DDX39B,BAG6,C2,C4A,C4B,C4B_2,C6orf15,C6orf25,C6orf47,C6orf48,CCHCR1,CDSN,CFB,CLIC1,CSNK2B,CYP21A1P,CYP21A2,DDAH2,DDX39B,DPCR1,DXO,EGFL8,EHMT2,FKBPL,GPANK1,GPSM3,HCG22,HCG26,HCG27,HCP5,HLA-B,HLA-C,HSPA1A,HSPA1B,HSPA1L,LOC100507547,LOC102060414,LSM2,LST1,LTA,LTB,LY6G5B,LY6G5C,LY6G6C,LY6G6D,LY6G6E,LY6G6F,MCCD1,MICA,MICB,MIR1236,MIR4646,MIR6721,M…
6	rs9273508	1.39e-07	10	chr6:32581754..32628439	46.686	[HLA-DQA1,HLA-DQB1]
13	rs34596419	2.67e-07	13	chr13:111189991..111207693	17.703	[RAB20]
6	rs9267653	3.69e-07	58	chr6:31475413..32189841	714.429	[ABHD16A,AGER,AGPAT1,AIF1,APOM,ATF6B,ATP6V1G2,ATP6V1G2-DDX39B,BAG6,C2,C4A,C4B,C4B_2,C6orf25,C6orf47,C6orf48,CFB,CLIC1,CSNK2B,CYP21A1P,CYP21A2,DDAH2,DDX39B,DXO,EGFL8,EHMT2,FKBPL,GPANK1,GPSM3,HSPA1A,HSPA1B,HSPA1L,LOC100507547,LOC102060414,LSM2,LST1,LTA,LTB,LY6G5B,LY6G5C,LY6G6C,LY6G6D,LY6G6E,LY6G6F,MCCD1,MICB,MIR1236,MIR4646,MIR6721,MIR6832,MIR6833,MSH5,MSH5-SAPCD1,NCR3,NELFE,NEU1,NFKBIL1,NOTCH4,PBX…
6	rs7753366	4.23e-07	61	chr6:25759066..26139933	380.868	[HFE,HIST1H1A,HIST1H1C,HIST1H1T,HIST1H2AB,HIST1H2AC,HIST1H2BB,HIST1H2BC,HIST1H3A,HIST1H3B,HIST1H3C,HIST1H4A,HIST1H4B,HIST1H4C,SLC17A1,SLC17A2,SLC17A3,SLC17A4,TRIM38]
6	rs3819720	4.33e-07	30	chr6:32804570..32891841	87.272	[LOC100294145,PSMB8,PSMB9,TAP1,TAP2,TAPSAR1]
6	rs3129859	4.93e-07	11	chr6:32400939..32798731	397.793	[HLA-DOB,HLA-DQA1,HLA-DQA2,HLA-DQB1,HLA-DQB2,HLA-DRA,HLA-DRB1,HLA-DRB5,HLA-DRB6,TAP2]
12	rs10777076	5.05e-07	121	chr12:88253135..88344477	91.343	[]
6	rs3095350	7e-07	52	chr6:30799043..30933131	134.089	[DDR1,DPCR1,GTF2H4,MIR4640,SFTA2,VARS2]
6	rs3804110	7.56e-07	154	chr6:25505617..25683280	177.664	[LRRC16A,SCGN]
16	rs4781039	8.39e-07	82	chr16:11177801..11306732	128.932	[CLEC16A]
6	rs2516466	1.13e-06	128	chr6:31322197..31461966	139.77	[HCG26,HCP5,HLA-B,MICA,MIR6891]
6	rs2621326	1.18e-06	13	chr6:32739888..32830568	90.681	[HLA-DOB,PSMB8,PSMB9,TAP1,TAP2,TAPSAR1]
16	rs8058928	1.25e-06	202	chr16:30571910..31154146	582.237	[BCKDK,BCL7C,C16orf93,CTF1,FBRS,FBXL19,FBXL19-AS1,HSD3B7,KAT8,LOC730183,LOC100862671,LOC101928736,MIR762,MIR4519,ORAI3,PHKG2,PRR14,PRSS8,PRSS36,PRSS53,RNF40,SETD1A,SNORA30,SRCAP,STX1B,STX4,VKORC1,ZNF629,ZNF646,ZNF668,ZNF688,ZNF689,ZNF785]
4	rs76229334	1.32e-06	2	chr4:22737081..22777021	39.941	[GBA3]
6	rs2857218	1.42e-06	10	chr6:32825090..32893687	68.598	[LOC100294145,PSMB9]
14	rs45484097	1.66e-06	45	chr14:23523244..23578903	55.66	[ACIN1,C14orf119,CDH24]
22	rs4821598	1.79e-06	37	chr22:37571178..37638289	67.112	[C1QTNF6,RAC2,SSTR3]
6	rs204893	1.98e-06	32	chr6:32014456..32682443	667.988	[AGER,AGPAT1,ATF6B,BTNL2,C6orf10,EGFL8,FKBPL,GPSM3,HCG23,HLA-DQA1,HLA-DQB1,HLA-DRA,HLA-DRB1,HLA-DRB5,HLA-DRB6,LOC100507547,MIR6721,MIR6833,NOTCH4,PBX2,PPT2,PPT2-EGFL8,PRRT1,RNF5,RNF5P1,TNXB]
6	rs2524123	2.03e-06	65	chr6:30979558..32049423	1069.87	[ABHD16A,AIF1,APOM,ATP6V1G2,ATP6V1G2-DDX39B,BAG6,C2,C4A,C4B,C4B_2,C6orf15,C6orf25,C6orf47,C6orf48,CCHCR1,CDSN,CFB,CLIC1,CSNK2B,CYP21A1P,CYP21A2,DDAH2,DDX39B,DXO,EHMT2,GPANK1,HCG22,HCG26,HCG27,HCP5,HLA-B,HLA-C,HSPA1A,HSPA1B,HSPA1L,LOC102060414,LSM2,LST1,LTA,LTB,LY6G5B,LY6G5C,LY6G6C,LY6G6D,LY6G6E,LY6G6F,MCCD1,MICA,MICB,MIR1236,MIR4646,MIR6832,MIR6891,MSH5,MSH5-SAPCD1,MUC22,NCR3,NELFE,NEU1,NFKBIL1,P…
1	rs6692420	2.45e-06	13	chr1:66171085..66194463	23.379	[]
6	rs3134879	2.51e-06	11	chr6:29781049..30160055	379.007	[HCG4B,HCG8,HCG9,HLA-A,HLA-G,HLA-H,HLA-J,PPP1R11,RNF39,TRIM10,TRIM15,TRIM26,TRIM31,TRIM40,ZNRD1,ZNRD1-AS1]
10	rs72837985	2.96e-06	18	chr10:85686555..85718438	31.884	[]
2	rs7566414	3.79e-06	54	chr2:107782719..107933452	150.734	[]
17	rs9891287	3.91e-06	163	chr17:27890493..28566041	675.549	[ABHD15,ANKRD13B,CORO6,EFCAB5,GIT1,MIR423,MIR3184,NSRP1,SLC6A4,SSH2,TP53I13]
10	rs190825584	5.03e-06	25	chr10:52453644..52766469	312.826	[A1CF,ASAH2B,PRKG1]
5	rs7732451	5.93e-06	49	chr5:150397165..150461049	63.885	[GPX3,TNIP1]
2	rs79600896	6.29e-06	14	chr2:181044989..181095831	50.843	[]
4	rs35287564	6.35e-06	11	chr4:41480177..41606837	126.661	[LIMCH1]
2	rs10179267	6.42e-06	22	chr2:77886793..77997850	111.058	[LOC101927967]
13	rs9542981	6.67e-06	28	chr13:73043282..73085439	42.158	[]
2	rs2916515	7.56e-06	18	chr2:80119552..80145608	26.057	[CTNNA2]
11	rs150049771	7.67e-06	3	chr11:33939531..33943581	4.051	[]
15	rs1201691	9.49e-06	11	chr15:42179711..42198244	18.534	[EHD4,SPTBN5]
1	rs72659423	9.67e-06	56	chr1:37952524..38143790	191.267	[DNALI1,GNL2,MEAF6,MIR5581,RSPO1,SNIP1]

### Sheet: Table S4 LOMG clumped
Chromosome	Index SNP	P-value of index SNP	Number of SNPs captured by the index variant	Clump genetic coordinates	Clump size	Genes covered by the clump
6	rs9271539	2.75e-21	664	chr6:31302265..32774954	1472.69	[ABHD16A,AGER,AGPAT1,AIF1,APOM,ATF6B,ATP6V1G2,ATP6V1G2-DDX39B,BAG6,BTNL2,C2,C4A,C4B,C4B_2,C6orf10,C6orf25,C6orf47,C6orf48,CFB,CLIC1,CSNK2B,CYP21A1P,CYP21A2,DDAH2,DDX39B,DXO,EGFL8,EHMT2,FKBPL,GPANK1,GPSM3,HCG23,HCG26,HCP5,HLA-B,HLA-DQA1,HLA-DQA2,HLA-DQB1,HLA-DQB2,HLA-DRA,HLA-DRB1,HLA-DRB5,HLA-DRB6,HSPA1A,HSPA1B,HSPA1L,LOC100507547,LOC102060414,LSM2,LST1,LTA,LTB,LY6G5B,LY6G5C,LY6G6C,LY6G6D,LY6G6E,L…
18	rs4369774	5.1e-17	112	chr18:59592435..60097587	505.153	[KIAA1468,PIGN,TNFRSF11A]
6	rs3129844	6.44e-11	295	chr6:30738446..32862958	2124.51	[ABHD16A,AGER,AGPAT1,AIF1,APOM,ATF6B,ATP6V1G2,ATP6V1G2-DDX39B,BAG6,BTNL2,C2,C4A,C4B,C4B_2,C6orf10,C6orf15,C6orf25,C6orf47,C6orf48,CCHCR1,CDSN,CFB,CLIC1,CSNK2B,CYP21A1P,CYP21A2,DDAH2,DDR1,DDX39B,DPCR1,DXO,EGFL8,EHMT2,FKBPL,GPANK1,GPSM3,GTF2H4,HCG22,HCG23,HCG26,HCG27,HCP5,HLA-B,HLA-C,HLA-DOB,HLA-DQA1,HLA-DQA2,HLA-DQB1,HLA-DQB2,HLA-DRA,HLA-DRB1,HLA-DRB5,HLA-DRB6,HSPA1A,HSPA1B,HSPA1L,LOC100294145,LOC…
6	rs9271770	5.92e-09	322	chr6:31144695..32765182	1620.49	[ABHD16A,AGER,AGPAT1,AIF1,APOM,ATF6B,ATP6V1G2,ATP6V1G2-DDX39B,BAG6,BTNL2,C2,C4A,C4B,C4B_2,C6orf10,C6orf25,C6orf47,C6orf48,CFB,CLIC1,CSNK2B,CYP21A1P,CYP21A2,DDAH2,DDX39B,DXO,EGFL8,EHMT2,FKBPL,GPANK1,GPSM3,HCG23,HCG26,HCG27,HCP5,HLA-B,HLA-C,HLA-DQA1,HLA-DQA2,HLA-DQB1,HLA-DQB2,HLA-DRA,HLA-DRB1,HLA-DRB5,HLA-DRB6,HSPA1A,HSPA1B,HSPA1L,LOC100507547,LOC102060414,LSM2,LST1,LTA,LTB,LY6G5B,LY6G5C,LY6G6C,LY6…
6	rs62404117	4.46e-08	179	chr6:32206987..32792659	585.673	[BTNL2,C6orf10,HCG23,HLA-DOB,HLA-DQA1,HLA-DQA2,HLA-DQB1,HLA-DQB2,HLA-DRA,HLA-DRB1,HLA-DRB5,HLA-DRB6,TAP2]
6	rs14597	5.36e-08	275	chr6:31009508..32338695	1329.19	[ABHD16A,AGER,AGPAT1,AIF1,APOM,ATF6B,ATP6V1G2,ATP6V1G2-DDX39B,BAG6,C2,C4A,C4B,C4B_2,C6orf10,C6orf15,C6orf25,C6orf47,C6orf48,CCHCR1,CDSN,CFB,CLIC1,CSNK2B,CYP21A1P,CYP21A2,DDAH2,DDX39B,DXO,EGFL8,EHMT2,FKBPL,GPANK1,GPSM3,HCG22,HCG26,HCG27,HCP5,HLA-B,HLA-C,HSPA1A,HSPA1B,HSPA1L,LOC100507547,LOC102060414,LSM2,LST1,LTA,LTB,LY6G5B,LY6G5C,LY6G6C,LY6G6D,LY6G6E,LY6G6F,MCCD1,MICA,MICB,MIR1236,MIR4646,MIR6721…
6	rs2273017	6.67e-08	33	chr6:31585000..32804570	1219.57	[ABHD16A,AGER,AGPAT1,APOM,ATF6B,BAG6,BTNL2,C2,C4A,C4B,C4B_2,C6orf10,C6orf25,C6orf47,C6orf48,CFB,CLIC1,CSNK2B,CYP21A1P,CYP21A2,DDAH2,DXO,EGFL8,EHMT2,FKBPL,GPANK1,GPSM3,HCG23,HLA-DOB,HLA-DQA1,HLA-DQA2,HLA-DQB1,HLA-DQB2,HLA-DRA,HLA-DRB1,HLA-DRB5,HLA-DRB6,HSPA1A,HSPA1B,HSPA1L,LOC100507547,LOC102060414,LSM2,LY6G5B,LY6G5C,LY6G6C,LY6G6D,LY6G6E,LY6G6F,MIR1236,MIR4646,MIR6721,MIR6832,MIR6833,MSH5,MSH5-SAP…
6	rs4349787	4.34e-07	218	chr6:85211448..85657021	445.574	[TBX18]
6	rs1480380	4.48e-07	121	chr6:30335621..33788572	3452.95	[ABCF1,ABHD16A,AGER,AGPAT1,AIF1,APOM,ATAT1,ATF6B,ATP6V1G2,ATP6V1G2-DDX39B,B3GALT4,BAG6,BAK1,BRD2,BTNL2,C2,C4A,C4B,C4B_2,C6orf10,C6orf15,C6orf25,C6orf47,C6orf48,C6orf136,CCHCR1,CDSN,CFB,CLIC1,COL11A2,CSNK2B,CUTA,CYP21A1P,CYP21A2,DAXX,DDAH2,DDR1,DDX39B,DHX16,DPCR1,DXO,EGFL8,EHMT2,FKBPL,FLOT1,GGNBP1,GNL1,GPANK1,GPSM3,GTF2H4,HCG22,HCG23,HCG25,HCG26,HCG27,HCP5,HLA-B,HLA-C,HLA-DMA,HLA-DMB,HLA-DOA,HLA-D…
6	rs2253042	7.07e-07	174	chr6:30732858..31555657	822.8	[ATP6V1G2,ATP6V1G2-DDX39B,C6orf15,CCHCR1,CDSN,DDR1,DDX39B,DPCR1,GTF2H4,HCG22,HCG26,HCG27,HCP5,HLA-B,HLA-C,LST1,LTA,LTB,MCCD1,MICA,MICB,MIR4640,MIR6891,MUC21,MUC22,NFKBIL1,POU5F1,PSORS1C1,PSORS1C2,PSORS1C3,SFTA2,SNORD84,SNORD117,TCF19,TNF,VARS2]
6	rs434841	7.61e-07	7	chr6:32169621..32206465	36.845	[NOTCH4]
15	rs56728059	1.04e-06	75	chr15:80001098..80089216	88.119	[]
7	rs11761061	1.2e-06	48	chr7:131905625..131960398	54.774	[PLXNA4]
6	rs13206639	1.58e-06	180	chr6:31346900..32681839	1334.94	[ABHD16A,AGER,AGPAT1,AIF1,APOM,ATF6B,ATP6V1G2,ATP6V1G2-DDX39B,BAG6,BTNL2,C2,C4A,C4B,C4B_2,C6orf10,C6orf25,C6orf47,C6orf48,CFB,CLIC1,CSNK2B,CYP21A1P,CYP21A2,DDAH2,DDX39B,DXO,EGFL8,EHMT2,FKBPL,GPANK1,GPSM3,HCG23,HCG26,HCP5,HLA-DQA1,HLA-DQB1,HLA-DRA,HLA-DRB1,HLA-DRB5,HLA-DRB6,HSPA1A,HSPA1B,HSPA1L,LOC100507547,LOC102060414,LSM2,LST1,LTA,LTB,LY6G5B,LY6G5C,LY6G6C,LY6G6D,LY6G6E,LY6G6F,MCCD1,MICA,MICB,MI…
6	rs6905282	1.68e-06	22	chr6:32127477..32804881	677.405	[AGER,AGPAT1,BTNL2,C6orf10,EGFL8,GPSM3,HCG23,HLA-DOB,HLA-DQA1,HLA-DQA2,HLA-DQB1,HLA-DQB2,HLA-DRA,HLA-DRB1,HLA-DRB5,HLA-DRB6,MIR6721,MIR6833,NOTCH4,PBX2,PPT2,PPT2-EGFL8,RNF5,RNF5P1,TAP2]
13	rs147867908	1.72e-06	12	chr13:68861811..69331314	469.504	[]
6	rs2050189	3.63e-06	1	chr6:32339647..32339647	0.001	[C6orf10]
2	rs231779	3.65e-06	115	chr2:204690355..204794952	104.598	[CTLA4]
10	rs1539599	4.13e-06	41	chr10:129850100..129953550	103.451	[MKI67,PTPRE]
8	rs146046867	4.17e-06	2	chr8:84381034..84412675	31.642	[]
6	rs9265622	4.39e-06	213	chr6:30861729..31513864	652.136	[ATP6V1G2,ATP6V1G2-DDX39B,C6orf15,CCHCR1,CDSN,DDR1,DDX39B,DPCR1,GTF2H4,HCG22,HCG26,HCG27,HCP5,HLA-B,HLA-C,MCCD1,MICA,MICB,MIR6891,MUC21,MUC22,POU5F1,PSORS1C1,PSORS1C2,PSORS1C3,SFTA2,SNORD84,SNORD117,TCF19,VARS2]
1	rs3128125	4.63e-06	49	chr1:924528..990417	65.89	[AGRN,HES4,ISG15]
8	rs74384847	5.08e-06	369	chr8:9350468..9821024	470.557	[LINC00599,MIR124-1,MIR597,TNKS]
17	rs4796675	5.2e-06	121	chr17:39705948..39780140	74.193	[KRT9,KRT14,KRT16,KRT17,LINC00974]
10	rs1219505	5.23e-06	96	chr10:123391674..123463733	72.06	[]
14	rs4899049	5.63e-06	2	chr14:61911347..61938155	26.809	[PRKCH]
3	rs831072	6.8e-06	22	chr3:71413077..71476825	63.749	[FOXP1]
8	rs57514316	7.21e-06	199	chr8:74454512..74754416	299.905	[STAU2,UBE2W]
5	rs7702636	8.03e-06	210	chr5:66805432..67095390	289.959	[]
6	rs35800511	8.81e-06	7	chr6:32331305..32636477	305.173	[BTNL2,C6orf10,HCG23,HLA-DQA1,HLA-DQB1,HLA-DRA,HLA-DRB1,HLA-DRB5,HLA-DRB6]

### Sheet: Table S5 classic HLA associatio
	MG		EOMG		LOMG		EOMG (Gregersen et al.)		LOMG (Seldin et al.)
Allele	P-value	OR	P-value	OR	P-value	OR	P-value	OR	P-value	OR
HLA_A_01	5.90×10−4	1.22	4.12×10−16	1.96	2.10×10−1	0.91	.	.	.	.
HLA-A*01:01	5.90×10−4	1.22	4.12×10−16	1.96	2.10×10−1	0.91	1.99×10−44	2.99	1.09×10−1	0.85
HLA-A*03:01	6.81×10−1	1.03	6.25×10−5	0.6	1.73×10−3	1.26	5.92×10−9	0.56	9.20×10−5	1.42
HLA-C*07	7.56×10−7	1.27	1.75×10−17	1.87	5.18×10−1	1.27	.	.	.	.
HLA-C*07:01	9.27×10−6	1.3	3.83×10−30	2.56	1.08×10−2	0.82	5.67×10−31	2.18	1.80×10−4	0.67
HLA-C*05:01	7.71×10−6	0.67	6.15×10−5	0.52	5.24×10−3	0.75	7.84×10−13	0.44	1.88×10−3	0.64
HLA-B*07:02	5.92×10−2	1.14	7.14×10−2	0.81	3.22×10−4	1.31	3.54×10−11	0.53	1.20×10−2	1.26
HLA-B*08	1.14×10−4	1.31	2.69×10−37	3.23	2.64×10−6	0.63	.	.	.	.
HLA-B*08:01	1.14×10−4	1.31	2.69×10−37	3.23	2.64×10−6	0.63	2.87×10−113	6.41	1.75×10−3	0.69
HLA-B*44:02	.	.	.	.	.	.	3.27×10−11	0.44	2.01×10−2	0.73
HLA-DRB1*03	6.18×10−1	0.97	8.71×10−19	2.22	8.95×10−13	0.48	2.90×10−113	6.41	2.80×10−7	0.49
HLA-DRB1*03:01	5.85×10−1	0.96	8.71×10−19	2.22	5.73×10−13	0.47	9.69×10−74	4.7	6.70×10−8	0.5
HLA-DRB1*07:01	7.13×10−2	1.13	2.96×10−6	0.52	2.11×10−7	1.47	3.74×10−16	0.42	2.43×10−4	1.45
HLA-DRB1*13:01	2.60×10−9	0.47	7.92×10−3	0.62	7.61×10−9	0.4	3.18×10−4	0.6	1.90×10−7	0.39
HLA-DRB1*15:01	1.63×10−3	1.23	3.04×10−1	0.89	4.50×10−6	1.41	8.92×10−6	0.66	3.10×10−3	1.31
HLA-DQA1*05	4.96×10−2	0.9	2.00×10−11	1.66	1.11×10−12	0.62	.	.	2.10×10−10	0.54
HLA-DQA1*05:01	4.96×10−2	0.9	2.00×10−11	1.66	1.11×10−12	0.62	3.63×10−45	2.82	5.92×10−12	0.54
HLA-DQA1*02:01	6.52×10−2	1.13	3.20×10−6	0.52	1.66×10−7	1.47	3.19×10−16	0.42	2.96×10−4	1.44
HLA-DQA1*01:03	5.47×10−8	0.54	8.54×10−3	0.64	1.68×10−7	0.49	7.34×10−4	0.64	4.31×10−6	0.48
HLA-DQB1*02	3.06×10−1	1.06	2.59×10−6	1.46	5.43×10−2	0.88	1.63×10−33	2.5	5.37×10−1	0.95
HLA-DQB1*02:01	6.40×10−1	0.97	7.88×10−18	2.15	6.01×10−12	0.5	.	.	1.23×10−7	0.52
HLA-DQB1*02:02	4.48×10−2	1.17	8.20×10−5	0.52	1.02×10−6	1.51	.	.	8.74×10−6	1.66
HLA-DQB1*06:03	3.44×10−8	0.52	3.42×10−2	0.7	1.78×10−8	0.42	.	.	2.40×10−5	0.48
